# Epigenome-wide association study of posttraumatic stress disorder in a South African population

**DOI:** 10.1101/2025.05.07.25327159

**Authors:** Sylvanus Toikumo, Seyma Katrinli, Morné Du Plessis, Stefanie Malan-Müller, Leigh L. van den Heuvel, Gerard Tromp, Alicia K. Smith, Soraya Seedat, Sian MJ Hemmings

## Abstract

Posttraumatic stress disorder (PTSD) is a disabling psychiatric disorder with both genetic and environmental contributions. Epigenetic mechanisms have been found to, at least partially, mediate the effect of environmental factors in PTSD aetiology. PTSD has also been found to be associated with all-cause morbidity and premature mortality, suggesting accelerated biological aging. However, the role of PTSD-associated epigenetic changes and aging in sub-Saharan African subjects is yet to be elucidated. We address this knowledge gap by conducting an epigenome-wide association study (EWAS) of clinician-diagnosed PTSD in 120 individuals from a 5-way genetically admixed South African population (PTSD: n=61; trauma-exposed controls: n=59). Genome-wide DNA methylation (DNAm) data was generated using the Illumina MethylationEPIC BeadChip (V1). EWAS analysis was conducted using a mixed-effects regression model adjusted for sex, age, cell-type proportions, principal components (PCs), and positional effects. Epigenetic age acceleration was calculated using Horvath, Hannum, PhenoAge, and GrimAge clocks. Three less methylated CpG sites and thirteen differentially methylated regions (DMRs) were associated with PTSD. PTSD severity, but not PTSD diagnosis, was associated with accelerated Horvath DNAm age (*p* = 0.039). Furthermore, individuals with PTSD and comorbid metabolic syndrome (MetS) exhibited significantly accelerated DNAm age compared to those without MetS, as measured by the Hannum (*p* = 0.027), Horvath (*p* = 6.22 × 10⁻⁴), and Levine PhenoAge (*p* = 0.039) clocks. These findings suggest an increased risk of premature mortality in individuals with PTSD and comorbid MetS. This study highlights novel PTSD-associated epigenetic differences within a South African population and offers new insights into the role of age-related epigenetic mechanisms in PTSD susceptibility and progression.
