## Supplemental Table 1-5 for "Epigenome-wide association study of posttraumatic stress disorder in a South African population"

### Sheet: ST1_DMR_Analysis
Supplementary Table 1: Differentially methylated regions associated with PTSD (FDR < 0.05)
Region	site	chr	pos	IlmnID	UCSC_RefGene_Name	UCSC_RefGene_Accession	UCSC_RefGene_Group	UCSC_CpG_Islands_Name	Relation_to_UCSC_CpG_Island	Regulatory_Feature_Group	GencodeBasicV12_Group	SNP_ID	SNP_DISTANCE	SNP_MinorAlleleFrequency	dmp.estimate	dmp.se	dmp.tstat	dmp.pvalue	dmr.start	dmr.end	dmr.z	dmr.p.adjust
1	54778	6	3849458	cg18197332	FAM50B	NM_012135	TSS200	chr6:3849271-3851048	Island	Promoter_Associated	TSS200;TSS200;5'UTR				0.0744383	0.026673	2.79077	0.00525829	3849458	3849577	6.29767	0.000260449
1	29814	6	3849475	cg04447621	FAM50B	NM_012135	TSS200	chr6:3849271-3851048	Island	Promoter_Associated	TSS200;TSS200;5'UTR				0.0830007	0.0322032	2.57741	0.00995438	3849458	3849577	6.29767	0.000260449
1	653138	6	3849536	cg23835083	FAM50B	NM_012135	TSS200	chr6:3849271-3851048	Island	Promoter_Associated	TSS200;TSS200;5'UTR	rs563102549;rs374309363;rs574472897	27;47;50	0.000599;0.000799;0.000399	0.0703987	0.0297729	2.36452	0.0180533	3849458	3849577	6.29767	0.000260449
1	589982	6	3849542	cg18487516	FAM50B	NM_012135	TSS200	chr6:3849271-3851048	Island	Promoter_Associated	TSS200;TSS200;5'UTR	rs563102549;rs374309363;rs574472897	21;41;44	0.000599;0.000799;0.000399	0.0714744	0.0347014	2.0597	0.0394275	3849458	3849577	6.29767	0.000260449
1	53018	6	3849577	cg12497786	FAM50B	NM_012135	TSS200	chr6:3849271-3851048	Island	Promoter_Associated	TSS200;TSS200;5'UTR	rs374309363;rs574472897;rs375276048	6;9;18	0.000799;0.000399;0.001797	0.102214	0.0340798	2.99926	0.00270636	3849458	3849577	6.29767	0.000260449
2	77038	21	45705694	cg18689454	AIRE	NM_000383	TSS200	chr21:45705428-45706044	Island		TSS200	rs751032;rs543719999;rs561797366;rs184978263	36;34;33;20	0.116214;0.000200;0.000200;0.006190	0.295987	0.0604833	4.8937	9.9e-07	45705694	45705740	5.59765	0.0187289
2	104597	21	45705699	cg16717549	AIRE	NM_000383	TSS200	chr21:45705428-45706044	Island		TSS200	rs751032;rs543719999;rs561797366;rs184978263	41;39;38;25	0.116214;0.000200;0.000200;0.006190	0.126792	0.0509799	2.48709	0.0128792	45705694	45705740	5.59765	0.0187289
2	100344	21	45705721	cg11923631	AIRE	NM_000383	TSS200	chr21:45705428-45706044	Island		TSS200	rs184978263	47	0.00619	0.0980923	0.033762	2.90541	0.00366772	45705694	45705740	5.59765	0.0187289
2	15468	21	45705740	cg27251412	AIRE	NM_000383	TSS200	chr21:45705428-45706044	Island		TSS200	rs547017183	8	0.000399	0.0796931	0.0291212	2.7366	0.00620782	45705694	45705740	5.59765	0.0187289
3	393233	13	111267720	cg10335912	CARKD;CARKD;CARKD;CARKD;CARKD;CARKD	NM_001242881;NM_018210;NM_001242882;NM_001242883;NR_040104;NR_040103	TSS1500;TSS1500;TSS200;TSS200;TSS200;TSS200	chr13:111267780-111268778	N_Shore	Promoter_Associated	TSS1500;TSS1500;TSS1500;TSS1500;TSS1500;TSS200	rs80186598;rs542891326	15;11	0.271366;0.000599	-0.176381	0.0440664	-4.00262	6.26e-05	111267720	111267793	-5.54796	0.0249124
3	567439	13	111267790	cg17279912	CARKD	NM_018210	TSS1500	chr13:111267780-111268778	Island	Promoter_Associated	TSS1500;TSS200;TSS200;TSS200;TSS200;TSS200	rs564519292;rs531902617;rs28384426;rs562341825;rs74971770;rs548185181	42;38;34;23;16;1	0.000200;0.000599;0.108227;0.000200;0.066294;0.000399	-0.22623	0.0683582	-3.30948	0.000934704	111267720	111267793	-5.54796	0.0249124
3	28387	13	111267793	cg11402700	CARKD	NM_018210	TSS1500	chr13:111267780-111268778	Island	Promoter_Associated	TSS1500;TSS200;TSS200;TSS200;TSS200;TSS200	rs564519292;rs531902617;rs28384426;rs562341825;rs74971770;rs548185181	45;41;37;26;19;4	0.000200;0.000599;0.108227;0.000200;0.066294;0.000399	-0.382303	0.111033	-3.44316	0.000574958	111267720	111267793	-5.54796	0.0249124
4	93692	7	127881280	cg19594666	LEP	NM_000230	TSS200	chr7:127880750-127881375	Island		TSS200	rs545535648;rs560478489	11;10	0.000200;0.000200	0.0841525	0.0339744	2.47694	0.0132514	127881280	127881344	5.94271	0.00241645
4	39253	7	127881293	cg11045943	LEP	NM_000230	TSS200	chr7:127880750-127881375	Island		TSS200	rs545535648;rs560478489;rs566757746	24;23;2	0.000200;0.000200;0.000599	0.117298	0.0348553	3.36528	0.000764649	127881280	127881344	5.94271	0.00241645
4	86083	7	127881298	cg26814075	LEP	NM_000230	TSS200	chr7:127880750-127881375	Island		TSS200	rs545535648;rs560478489;rs566757746	29;28;7	0.000200;0.000200;0.000599	0.115636	0.0257206	4.49584	6.93e-06	127881280	127881344	5.94271	0.00241645
4	49079	7	127881344	cg13381984	LEP;LEP	NM_000230;NM_000230	1stExon;5'UTR	chr7:127880750-127881375	Island		1stExon;5'UTR	rs34104384	39	0.007588	0.110728	0.0299341	3.69907	0.000216387	127881280	127881344	5.94271	0.00241645
5	48087	11	27528498	cg05795005	LIN7C;BDNF-AS	NM_018362;NR_002832	TSS200;Body	chr11:27527863-27528517	Island	Promoter_Associated	TSS200;TSS200;5'UTR				-0.160249	0.0773662	-2.07131	0.0383301	27528498	27528592	-5.48194	0.0362617
5	383386	11	27528506	cg02947993	LIN7C;BDNF-AS	NM_018362;NR_002832	TSS200;Body	chr11:27527863-27528517	Island	Promoter_Associated	TSS200;TSS200;5'UTR	rs566450903;rs563599721;rs541844027;rs574288937	9;22;31;36	0.000200;0.001398;0.000399;0.000200	-0.176198	0.0693676	-2.54005	0.0110836	27528498	27528592	-5.48194	0.0362617
5	334204	11	27528587	cg22973087	LIN7C;BDNF-AS	NM_018362;NR_002832	TSS1500;Body	chr11:27527863-27528517	S_Shore	Promoter_Associated	TSS1500;TSS1500;5'UTR				-0.136277	0.0537735	-2.53428	0.011268	27528498	27528592	-5.48194	0.0362617
5	156319	11	27528592	cg13360150	LIN7C;BDNF-AS	NM_018362;NR_002832	TSS1500;Body	chr11:27527863-27528517	S_Shore	Promoter_Associated	TSS1500;TSS1500;5'UTR				-0.0828664	0.0400343	-2.06989	0.038463	27528498	27528592	-5.48194	0.0362617
6	347301	16	50776024	cg01408432	CYLD;CYLD;CYLD;CYLD;CYLD	NM_001042355;NM_001042355;NM_015247;NM_001042412;NM_015247	1stExon;5'UTR;1stExon;TSS200;5'UTR	chr16:50775625-50776629	Island	Promoter_Associated	3'UTR;TSS1500;TSS1500;TSS200;1stExon;5'UTR;1stExon;5'UTR;1stExon;5'UTR				-0.106233	0.0480525	-2.21078	0.0270511	50776024	50776102	-5.46232	0.0405084
6	41694	16	50776026	cg06458795	CYLD;CYLD;CYLD;CYLD;CYLD	NM_001042355;NM_001042355;NM_015247;NM_001042412;NM_015247	1stExon;5'UTR;1stExon;TSS200;5'UTR	chr16:50775625-50776629	Island	Promoter_Associated	3'UTR;TSS1500;TSS1500;TSS200;1stExon;5'UTR;1stExon;5'UTR;1stExon;5'UTR				-0.0683269	0.0237609	-2.8756	0.00403255	50776024	50776102	-5.46232	0.0405084
6	65666	16	50776102	cg02663864	CYLD;CYLD;CYLD;CYLD	NM_001042355;NM_001042412;NM_001042412;NM_015247	5'UTR;5'UTR;1stExon;5'UTR	chr16:50775625-50776629	Island	Promoter_Associated	3'UTR;TSS1500;TSS1500;5'UTR;5'UTR;1stExon;5'UTR;5'UTR				-0.199863	0.0538139	-3.71396	0.000204039	50776024	50776102	-5.46232	0.0405084
7	318875	1	27683345	cg11592082	MAP3K6	NM_004672	Body	chr1:27683277-27683590	Island	Promoter_Associated_Cell_type_specific	3'UTR;5'UTR				0.161991	0.0520093	3.11465	0.0018416	27683345	27683386	5.70701	0.00991069
7	117283	1	27683351	cg09230763	MAP3K6	NM_004672	Body	chr1:27683277-27683590	Island	Promoter_Associated_Cell_type_specific	3'UTR;5'UTR				0.262449	0.0783964	3.34772	0.000814788	27683345	27683386	5.70701	0.00991069
7	57027	1	27683386	cg11705208	MAP3K6	NM_004672	Body	chr1:27683277-27683590	Island	Promoter_Associated_Cell_type_specific	3'UTR;5'UTR				0.251904	0.0685958	3.6723	0.000240382	27683345	27683386	5.70701	0.00991069
8	256868	1	155290607	cg22877509	RUSC1;RUSC1;C1orf104	NM_001105203;NM_001105204;NM_001039517	TSS200;TSS200;Body	chr1:155290606-155291001	Island	Gene_Associated	3'UTR;3'UTR;TSS200;TSS200;3'UTR;3'UTR	rs145119331;rs16836822;rs111493759	48;22;13	0.000599;0.020367;0.000399	0.144614	0.0680917	2.12382	0.0336855	155290607	155290641	5.60543	0.0179059
8	196316	1	155290614	cg19516515	RUSC1;RUSC1;C1orf104	NM_001105203;NM_001105204;NM_001039517	TSS200;TSS200;Body	chr1:155290606-155291001	Island	Gene_Associated	3'UTR;3'UTR;TSS200;TSS200;3'UTR;3'UTR	rs16836822;rs111493759	29;20	0.020367;0.000399	0.169985	0.0616506	2.75723	0.00582936	155290607	155290641	5.60543	0.0179059
8	122194	1	155290641	cg01032200	RUSC1-AS1;RUSC1;RUSC1;RUSC1;RUSC1	NM_001039517;NM_001105204;NM_001105203;NM_001105204;NM_001105203	Body;1stExon;1stExon;5'UTR;5'UTR	chr1:155290606-155291001	Island	Gene_Associated	3'UTR;3'UTR;TSS200;TSS200;3'UTR;3'UTR	rs111493759;rs370142160	47;7	0.000399;0.002396	0.174687	0.0814923	2.1436	0.0320651	155290607	155290641	5.60543	0.0179059
9	451809	11	111169383	cg27145620	COLCA1;COLCA1;COLCA1;COLCA1;COLCA1;COLCA1;COLCA2;COLCA2;COLCA2	NM_001302646;NM_207429;NM_001302648;NM_001302647;NM_001302645;NM_001302644;NM_001136105;NM_001271458;NM_001271457	5'UTR;5'UTR;5'UTR;5'UTR;5'UTR;5'UTR;TSS1500;Body;TSS200	chr11:111169304-111170428	Island		5'UTR;5'UTR;TSS1500;TSS1500;3'UTR	rs45613334	27	0.001797	0.0462704	0.0170743	2.70994	0.00672954	111169383	111169473	6.09428	0.000947567
9	382523	11	111169427	cg10045354	C11orf93;C11orf92	NM_001136105;NM_207429	TSS1500;5'UTR	chr11:111169304-111170428	Island		5'UTR;5'UTR;TSS1500;TSS1500;3'UTR	rs45613334	19	0.001797	0.0483163	0.033548	1.44021	0.149807	111169383	111169473	6.09428	0.000947567
9	35569	11	111169457	cg26459819	C11orf93;C11orf92	NM_001136105;NM_207429	TSS1500;5'UTR	chr11:111169304-111170428	Island		5'UTR;5'UTR;TSS1500;TSS1500;3'UTR	rs45613334	49	0.001797	0.0910251	0.0258762	3.51772	0.000435272	111169383	111169473	6.09428	0.000947567
9	59461	11	111169473	cg21645554	C11orf93;C11orf92	NM_001136105;NM_207429	TSS1500;5'UTR	chr11:111169304-111170428	Island		5'UTR;5'UTR;TSS1500;TSS1500;3'UTR				0.0898719	0.0264891	3.39279	0.00069185	111169383	111169473	6.09428	0.000947567
10	43793	X	105855052	cg19398192	CXorf57	NM_018015	TSS200	chrX:105855028-105855297	Island	Unclassified_Cell_type_specific	TSS200;TSS200				0.0991549	0.0326285	3.03891	0.00237436	105855052	105855108	6.59928	3.56e-05
10	95887	X	105855056	cg14057181	CXorf57	NM_018015	TSS200	chrX:105855028-105855297	Island	Unclassified_Cell_type_specific	TSS200;TSS200				0.19134	0.0408587	4.68298	2.83e-06	105855052	105855108	6.59928	3.56e-05
10	92710	X	105855108	cg11111131	CXorf57	NM_018015	TSS200	chrX:105855028-105855297	Island	Unclassified_Cell_type_specific	TSS200;TSS200				0.0701259	0.0239716	2.92537	0.00344043	105855052	105855108	6.59928	3.56e-05
11	689588	11	47574547	cg24576270	CUGBP1;CUGBP1	NM_006560;NM_006560	1stExon;5'UTR	chr11:47573911-47574899	Island	Promoter_Associated	1stExon;5'UTR;5'UTR	rs551847315	20	0.01857	-0.103665	0.0382797	-2.7081	0.00676691	47574547	47574669	-5.97822	0.00194451
11	2977	11	47574646	cg16742756	CUGBP1;CUGBP1	NM_006560;NM_006560	1stExon;5'UTR	chr11:47573911-47574899	Island	Promoter_Associated	1stExon;5'UTR;5'UTR	rs575641108;rs563455325;rs529305740;rs548084278	9;10;13;30	0.001797;0.000399;0.000200;0.000599	-0.152138	0.046936	-3.24139	0.00118948	47574547	47574669	-5.97822	0.00194451
11	65947	11	47574669	cg17913274	CELF1;CELF1	NM_006560;NM_006560	1stExon;5'UTR	chr11:47573911-47574899	Island	Promoter_Associated	TSS200	rs548084278;rs186661957	7;47	0.000599;0.002596	-0.1476	0.0595658	-2.47793	0.0132147	47574547	47574669	-5.97822	0.00194451
12	535612	19	49402091	cg08611567	TULP2	NM_003323	TSS200	chr19:49403222-49403618	N_Shore		TSS1500;TSS200;TSS1500	rs10401443	34	0.364617	-0.081455	0.0339868	-2.39667	0.016545	49402091	49402099	-6.0065	0.001634
12	108766	19	49402096	cg04267164	TULP2	NM_003323	TSS200	chr19:49403222-49403618	N_Shore		TSS1500;TSS200;TSS1500;TSS1500	rs10401443	39	0.364617	-0.241251	0.0879241	-2.74386	0.00607217	49402091	49402099	-6.0065	0.001634
12	58141	19	49402099	cg13639582	TULP2	NM_003323	TSS200	chr19:49403222-49403618	N_Shore		TSS1500;TSS200;TSS1500;TSS1500	rs10401443	42	0.364617	-0.140682	0.0500468	-2.811	0.0049387	49402091	49402099	-6.0065	0.001634
13	31563	11	45307938	cg08680146	SYT13	NM_020826	TSS200	chr11:45307441-45307975	Island		TSS200	rs191079289;rs560584507	38;3	0.005791;0.000599	0.138389	0.0384228	3.60173	0.000316113	45307938	45307974	5.75534	0.0074532
13	180374	11	45307960	cg06371984	SYT13	NM_020826	TSS200	chr11:45307441-45307975	Island		TSS200				0.0521913	0.0440362	1.18519	0.235942	45307938	45307974	5.75534	0.0074532
13	327936	11	45307974	cg19684795	SYT13	NM_020826	TSS200	chr11:45307441-45307975	Island		TSS200				0.0912153	0.0445321	2.04831	0.04053	45307938	45307974	5.75534	0.0074532

### Sheet: ST2_Blood_Brain_Correlation
Supplementary Table 2: Blood brain correlation of significant CpGs in EWAS and DMR analysis
Analyses	cgid	chr	MAPINFO	Gene_Name	rho_brain_blood	p_rho_brain_blood
EWAS	cg01603456	5	3324867	NA	-0.498701	0.0227716
EWAS	cg00511884	2	8374459	LINC00299	-0.242857	0.28746
EWAS	cg26847571	15	99664049	SYNM;SYNM	0	1
DMR	cg18197332	6	3849458	FAM50B	0.109091	0.636864
DMR	cg04447621	6	3849475	FAM50B	0.119481	0.604779
DMR	cg23835083	6	3849536	FAM50B	0.264935	0.244759
DMR	cg18487516	6	3849542	FAM50B	0.176623	0.442013
DMR	cg12497786	6	3849577	FAM50B	0.0961039	0.677886
DMR	cg18689454	21	45705694	AIRE	-0.146753	0.524017
DMR	cg16717549	21	45705699	AIRE	-0.1	0.665478
DMR	cg11923631	21	45705721	AIRE	-0.0792208	0.732574
DMR	cg27251412	21	45705740	AIRE	-0.0883117	0.702948
DMR	cg19594666	7	127881280	LEP	0.277922	0.221707
DMR	cg11045943	7	127881293	LEP	0.448052	0.043053
DMR	cg26814075	7	127881298	LEP	0.301299	0.183997
DMR	cg13381984	7	127881344	LEP;LEP	0.268831	0.237684
DMR	cg05795005	11	27528498	LIN7C;BDNFOS	0.431169	0.0523236
DMR	cg02947993	11	27528506	LIN7C;BDNFOS	-0.153247	0.505589
DMR	cg22973087	11	27528587	LIN7C;BDNFOS	-0.0766234	0.74111
DMR	cg13360150	11	27528592	LIN7C;BDNFOS	-0.354545	0.115286
DMR	cg01408432	16	50776024	CYLD;CYLD;CYLD;CYLD;CYLD	0.141558	0.538989
DMR	cg06458795	16	50776026	CYLD;CYLD;CYLD;CYLD;CYLD	0.201299	0.379875
DMR	cg06458795	16	50776026	CYLD;CYLD;CYLD;CYLD;CYLD	0.201299	0.379875
DMR	cg02663864	16	50776102	CYLD;CYLD;CYLD;CYLD	0.124675	0.588997
DMR	cg11592082	1	27683345	MAP3K6	0.396104	0.0765117
DMR	cg09230763	1	27683351	MAP3K6	0.350649	0.119552
DMR	cg11705208	1	27683386	MAP3K6	0.35974	0.109775
DMR	cg22877509	1	155290607	RUSC1;RUSC1;C1orf104	-0.5	0.0223782
DMR	cg19516515	1	155290614	RUSC1;RUSC1;C1orf104	0.496104	0.0235753
DMR	cg01032200	1	155290641	RUSC1-AS1;RUSC1;RUSC1;RUSC1;RUSC1	-0.383117	0.0873638
DMR	cg27145620	11	111169383	COLCA1;COLCA1;COLCA1;COLCA1;COLCA1;COLCA1;COLCA2;COLCA2;COLCA2	-0.231169	0.311868
DMR	cg10045354	11	111169427	C11orf93;C11orf92	0.177922	0.438612
DMR	cg26459819	11	111169457	C11orf93;C11orf92	0.167532	0.466209
DMR	cg21645554	11	111169473	C11orf93;C11orf92	0.0844156	0.715595
DMR	cg19398192	X	105855052	CXorf57	0.857143	0
DMR	cg14057181	X	105855056	CXorf57	0.828571	1.16407e-06
DMR	cg11111131	X	105855108	CXorf57	0.685714	0.000832461
DMR	cg24576270	11	47574547	CUGBP1;CUGBP1	0.409091	0.0667203
DMR	cg16742756	11	47574646	CUGBP1;CUGBP1	0.801299	1.50737e-05
DMR	cg17913274	11	47574669	CELF1;CELF1	-0.148052	0.520306
DMR	cg08611567	19	49402091	TULP2	0.0584416	0.801654
DMR	cg04267164	19	49402096	TULP2	0.274026	0.228463
DMR	cg16717549	21	45705699	AIRE	-0.1	0.665478
DMR	cg13639582	19	49402099	TULP2	-0.344156	0.126917
DMR	cg08680146	11	45307938	SYT13	0.268831	0.237684
DMR	cg06371984	11	45307960	SYT13	0.114286	0.620737
DMR	cg19684795	11	45307974	SYT13	-0.0766234	0.74111
DMR	cg10335912	13	111267720	CARKD;CARKD;CARKD;CARKD;CARKD;CARKD	0.201299	0.379875
DMR	cg17279912	13	111267790	CARKD	0.346753	0.123933
DMR	cg11402700	13	111267793	CARKD	0.414286	0.0630861

### Sheet: ST3_CpG_LookUp
Supplementary Table 3: Evaluation of CpGs identified in EWAS Atlas and EWAS Catalog
Analysis source	CpG	CHR	POS	tstat	pval	UCSC_RefGene_Name	UCSC_RefGene_Group	Relation_to_UCSC_CpG_Island	Regulatory_Feature_Group	GencodeBasicV12_Group	LookUp_Source	Beta	P	Trait
EWAS	cg26847571	15	99664049	-5.53861	3.05e-08	SYNM;SYNM	Body;Body			5'UTR	EWAS_Atlas	0.093	0.000603533	Gulf War Illness
DMR	cg18689454	21	45705694	5.59765	0.0187289	AIRE	TSS200	Island		TSS200	EWAS_Catalog	0.000736	5.13e-06	gestational_age_ultrasoundestimated_gestational_age
DMR	cg18689454	21	45705694	5.59765	0.0187289	AIRE	TSS200	Island		TSS200	EWAS_Catalog	0.000779	1.91e-07	gestational_age_last_menstrual_periodestimated_gestational_age
DMR	cg18689454	21	45705694	5.59765	0.0187289	AIRE	TSS200	Island		TSS200	EWAS_Catalog	-1.29579	1.75e-14	fetal_vs_adult_liver
DMR	cg18689454	21	45705694	5.59765	0.0187289	AIRE	TSS200	Island		TSS200	EWAS_Atlas	0.0692	5.3e-05	exercise
DMR	cg16717549	21	45705699	5.59765	0.0187289	AIRE	TSS200	Island		TSS200	EWAS_Catalog	0.00062	4.19e-06	gestational_age_ultrasoundestimated_gestational_age
DMR	cg16717549	21	45705699	5.59765	0.0187289	AIRE	TSS200	Island		TSS200	EWAS_Catalog	0.000634	4.5e-07	gestational_age_last_menstrual_periodestimated_gestational_age
DMR	cg16717549	21	45705699	5.59765	0.0187289	AIRE	TSS200	Island		TSS200	EWAS_Catalog	-1.30234	3.75e-13	fetal_vs_adult_liver
DMR	cg19594666	7	127881280	5.94271	0.00241645	LEP	TSS200	Island		TSS200	EWAS_Catalog	0.009	7.3e-05	maternal_smoking_in_pregnancy_sustained_maternal_smoking_in_pregnancy_effect_on_newborns
DMR	cg19594666	7	127881280	5.94271	0.00241645	LEP	TSS200	Island		TSS200	EWAS_Atlas	0.233542	0.000488	oral squamous cell carcinoma (OSCC)
DMR	cg19594666	7	127881280	5.94271	0.00241645	LEP	TSS200	Island		TSS200	EWAS_Atlas	-0.079773	3.97e-05	myalgic encephalomyelitis/chronic fatigue syndrome
DMR	cg19594666	7	127881280	5.94271	0.00241645	LEP	TSS200	Island		TSS200	EWAS_Atlas	0.209471	2.47e-12	colorectal laterally spreading tumor
DMR	cg02947993	11	27528506	-5.48194	0.0362617	LIN7C;BDNF-AS	TSS200;Body	Island	Promoter_Associated	TSS200;TSS200;5'UTR	EWAS_Catalog	3.60476	1.05e-18	hiv_infection_discovery
DMR	cg02663864	16	50776102	-5.46232	0.0405084	CYLD;CYLD;CYLD;CYLD	5'UTR;5'UTR;1stExon;5'UTR	Island	Promoter_Associated	3'UTR;TSS1500;TSS1500;5'UTR;5'UTR;1stExon;5'UTR;5'UTR	EWAS_Catalog	1.53418	3.62e-10	hiv_infection_discovery
DMR	cg09230763	1	27683351	5.70701	0.00991069	MAP3K6	Body	Island	Promoter_Associated_Cell_type_specific	3'UTR;5'UTR	EWAS_Catalog	0.10826	2.2e-08	gestational_age
DMR	cg09230763	1	27683351	5.70701	0.00991069	MAP3K6	Body	Island	Promoter_Associated_Cell_type_specific	3'UTR;5'UTR	EWAS_Atlas	0.101495	0.000132247	inflammatory bowel disease
DMR	cg11705208	1	27683386	5.70701	0.00991069	MAP3K6	Body	Island	Promoter_Associated_Cell_type_specific	3'UTR;5'UTR	EWAS_Catalog	-0.000399	5.56e-05	gestational_age_ultrasoundestimated_gestational_age
DMR	cg22877509	1	155290607	5.60543	0.0179059	RUSC1;RUSC1;C1orf104	TSS200;TSS200;Body	Island	Gene_Associated	3'UTR;3'UTR;TSS200;TSS200;3'UTR;3'UTR	EWAS_Catalog	-3.50394	1.1e-45	fetal_vs_adult_liver
DMR	cg22877509	1	155290607	5.60543	0.0179059	RUSC1;RUSC1;C1orf104	TSS200;TSS200;Body	Island	Gene_Associated	3'UTR;3'UTR;TSS200;TSS200;3'UTR;3'UTR	EWAS_Catalog	3.3	2.5e-12	c-reactive protein levels
DMR	cg22877509	1	155290607	5.60543	0.0179059	RUSC1;RUSC1;C1orf104	TSS200;TSS200;Body	Island	Gene_Associated	3'UTR;3'UTR;TSS200;TSS200;3'UTR;3'UTR	EWAS_Atlas	0.278095	0.000977	oral squamous cell carcinoma (OSCC)
DMR	cg19516515	1	155290614	5.60543	0.0179059	RUSC1;RUSC1;C1orf104	TSS200;TSS200;Body	Island	Gene_Associated	3'UTR;3'UTR;TSS200;TSS200;3'UTR;3'UTR	EWAS_Catalog	-2.76309	2e-40	fetal_vs_adult_liver
DMR	cg19516515	1	155290614	5.60543	0.0179059	RUSC1;RUSC1;C1orf104	TSS200;TSS200;Body	Island	Gene_Associated	3'UTR;3'UTR;TSS200;TSS200;3'UTR;3'UTR	EWAS_Catalog	0.686259	3.35e-09	ageing
DMR	cg19516515	1	155290614	5.60543	0.0179059	RUSC1;RUSC1;C1orf104	TSS200;TSS200;Body	Island	Gene_Associated	3'UTR;3'UTR;TSS200;TSS200;3'UTR;3'UTR	EWAS_Catalog	2.7	2.2e-10	c-reactive protein levels
DMR	cg19516515	1	155290614	5.60543	0.0179059	RUSC1;RUSC1;C1orf104	TSS200;TSS200;Body	Island	Gene_Associated	3'UTR;3'UTR;TSS200;TSS200;3'UTR;3'UTR	EWAS_Atlas	0.284737	0.000488	oral squamous cell carcinoma (OSCC)
DMR	cg10045354	11	111169427	6.09428	0.000947567	C11orf93;C11orf92	TSS1500;5'UTR	Island		5'UTR;5'UTR;TSS1500;TSS1500;3'UTR	EWAS_Catalog	0.000749	9.34e-15	gestational_age_ultrasoundestimated_gestational_age
DMR	cg10045354	11	111169427	6.09428	0.000947567	C11orf93;C11orf92	TSS1500;5'UTR	Island		5'UTR;5'UTR;TSS1500;TSS1500;3'UTR	EWAS_Catalog	0.000718	1.59e-16	gestational_age_ultrasoundestimated_gestational_age
DMR	cg10045354	11	111169427	6.09428	0.000947567	C11orf93;C11orf92	TSS1500;5'UTR	Island		5'UTR;5'UTR;TSS1500;TSS1500;3'UTR	EWAS_Catalog	-0.000219	4.27e-08	alcohol_consumption_per_day_european_ancestry
DMR	cg10045354	11	111169427	6.09428	0.000947567	C11orf93;C11orf92	TSS1500;5'UTR	Island		5'UTR;5'UTR;TSS1500;TSS1500;3'UTR	EWAS_Catalog	-0.000324	4.34e-05	alcohol_consumption_per_day_cd14_monocytes
DMR	cg10045354	11	111169427	6.09428	0.000947567	C11orf93;C11orf92	TSS1500;5'UTR	Island		5'UTR;5'UTR;TSS1500;TSS1500;3'UTR	EWAS_Catalog	-0.00717	3.25e-06	age
DMR	cg10045354	11	111169427	6.09428	0.000947567	C11orf93;C11orf92	TSS1500;5'UTR	Island		5'UTR;5'UTR;TSS1500;TSS1500;3'UTR	EWAS_Catalog	-0.0054	9.7e-06	age
DMR	cg10045354	11	111169427	6.09428	0.000947567	C11orf93;C11orf92	TSS1500;5'UTR	Island		5'UTR;5'UTR;TSS1500;TSS1500;3'UTR	EWAS_Catalog	-1.59638	2.18e-23	fetal_vs_adult_liver
DMR	cg26459819	11	111169457	6.09428	0.000947567	C11orf93;C11orf92	TSS1500;5'UTR	Island		5'UTR;5'UTR;TSS1500;TSS1500;3'UTR	EWAS_Catalog	-2.27312	2.62e-32	fetal_vs_adult_liver
DMR	cg21645554	11	111169473	6.09428	0.000947567	C11orf93;C11orf92	TSS1500;5'UTR	Island		5'UTR;5'UTR;TSS1500;TSS1500;3'UTR	EWAS_Catalog	0.000395	3.69e-07	gestational_age_ultrasoundestimated_gestational_age
DMR	cg21645554	11	111169473	6.09428	0.000947567	C11orf93;C11orf92	TSS1500;5'UTR	Island		5'UTR;5'UTR;TSS1500;TSS1500;3'UTR	EWAS_Catalog	0.043838	4.75e-06	cleft_palate_vs_cleft_lip
DMR	cg21645554	11	111169473	6.09428	0.000947567	C11orf93;C11orf92	TSS1500;5'UTR	Island		5'UTR;5'UTR;TSS1500;TSS1500;3'UTR	EWAS_Catalog	-2.60355	1.39e-39	fetal_vs_adult_liver
DMR	cg19398192	X	105855052	6.59928	3.56e-05	CXorf57	TSS200	Island	Unclassified_Cell_type_specific	TSS200;TSS200	EWAS_Atlas	0.239262	2.26e-10	gender
DMR	cg19398192	X	105855052	6.59928	3.56e-05	CXorf57	TSS200	Island	Unclassified_Cell_type_specific	TSS200;TSS200	EWAS_Atlas	0.220408	1.55e-11	gender
DMR	cg14057181	X	105855056	6.59928	3.56e-05	CXorf57	TSS200	Island	Unclassified_Cell_type_specific	TSS200;TSS200	EWAS_Atlas	0.188257	2.97e-10	gender
DMR	cg14057181	X	105855056	6.59928	3.56e-05	CXorf57	TSS200	Island	Unclassified_Cell_type_specific	TSS200;TSS200	EWAS_Atlas	0.168732	3.7e-09	gender
DMR	cg11111131	X	105855108	6.59928	3.56e-05	CXorf57	TSS200	Island	Unclassified_Cell_type_specific	TSS200;TSS200	EWAS_Atlas	0.320249	1.73e-14	gender
DMR	cg11111131	X	105855108	6.59928	3.56e-05	CXorf57	TSS200	Island	Unclassified_Cell_type_specific	TSS200;TSS200	EWAS_Atlas	0.299451	1.5e-16	gender
DMR	cg24576270	11	47574547	-5.97822	0.00194451	CUGBP1;CUGBP1	1stExon;5'UTR	Island	Promoter_Associated	1stExon;5'UTR;5'UTR	EWAS_Catalog	1.21093	8.36e-08	hiv_infection_discovery
DMR	cg24576270	11	47574547	-5.97822	0.00194451	CUGBP1;CUGBP1	1stExon;5'UTR	Island	Promoter_Associated	1stExon;5'UTR;5'UTR	EWAS_Catalog	0.00836	6.9e-10	rheumatoid_arthritis
DMR	cg16742756	11	47574646	-5.97822	0.00194451	CUGBP1;CUGBP1	1stExon;5'UTR	Island	Promoter_Associated	1stExon;5'UTR;5'UTR	EWAS_Catalog	1.03507	3.79e-05	hiv_infection_discovery
DMR	cg16742756	11	47574646	-5.97822	0.00194451	CUGBP1;CUGBP1	1stExon;5'UTR	Island	Promoter_Associated	1stExon;5'UTR;5'UTR	EWAS_Catalog	-0.014809	7.46e-09	sex
DMR	cg04267164	19	49402096	-6.0065	0.001634	TULP2	TSS200	N_Shore		TSS1500;TSS200;TSS1500;TSS1500	EWAS_Catalog	-1.13158	3.83e-07	hiv_infection_discovery
DMR	cg08680146	11	45307938	5.75534	0.0074532	SYT13	TSS200	Island		TSS200	EWAS_Catalog	1.27701	6.04e-08	hiv_infection_discovery
DMR	cg06371984	11	45307960	5.75534	0.0074532	SYT13	TSS200	Island		TSS200	EWAS_Catalog	2.2	4.6e-05	c-reactive protein levels
DMR	cg19684795	11	45307974	5.75534	0.0074532	SYT13	TSS200	Island		TSS200	EWAS_Catalog	3.2	6.7e-08	c-reactive protein levels

### Sheet: ST4_Gene_enrichment
Supplementary Table 4: Enrichment of genes associated with PTSD (FDR < 0.05)
geneSet	description	N_Genes	GeneSet_size	expect	enrichmentRatio	pValue	FDR	Genes
KEGG Pathway Enrichment
hsa04015	Rap1 signaling pathway	16	206	5.90226	2.71082	0.000263333	0.049697	FGFR3;CSF1R;PRKCA;FGFR2;GNAI2;LPAR2;ANGPT4;SIPA1L3;GNAS;FGFR4;LAT;MAGI3;DRD2;PIK3R2;PLCB3;AKT2
hsa04728	Dopaminergic synapse	12	131	3.75338	3.19712	0.000354909	0.049697	PRKCA;GNG7;PPP2R5E;KIF5B;PPP1CC;GNAI2;GNAL;GNAS;CACNA1A;DRD2;PLCB3;AKT2
hsa04210	Apoptosis	12	136	3.89664	3.07958	0.000500428	0.049697	CAPN2;BIRC2;TNFSF10;CASP10;CTSC;TUBA1C;TNFRSF10A;TNFRSF1A;CTSS;PIK3R2;AKT2;HRK
hsa04550	Signaling pathways regulating pluripotency of stem cells	12	139	3.98259	3.01311	0.000609779	0.049697	FGFR3;OTX1;FGFR2;WNT7A;FZD5;FGFR4;ESRRB;PCGF3;WNT3A;WNT5A;PIK3R2;AKT2
hsa04070	Phosphatidylinositol signaling system	9	99	2.83652	3.1729	0.00203895	0.116704	ITPKA;PRKCA;INPP5A;ITPKB;PPIP5K2;MTMR2;DGKG;PIK3R2;PLCB3
hsa04020	Calcium signaling pathway	13	183	5.24327	2.47937	0.00223096	0.116704	GNA14;ITPKA;PPP3R1;PRKCA;ITPKB;PHKA2;GNAL;GNAS;CACNA1E;CACNA1A;ATP2B4;PLCB3;P2RX5
hsa05142	Chagas disease (American trypanosomiasis)	9	102	2.92248	3.07958	0.00250592	0.116704	GNA14;GNAI2;C3;GNAL;GNAS;TNFRSF1A;PIK3R2;PLCB3;AKT2
hsa05225	Hepatocellular carcinoma	12	168	4.8135	2.49299	0.0031246	0.127327	DDB2;PRKCA;HMOX1;WNT7A;GSTO2;FZD5;SMARCA4;WNT3A;FRAT1;WNT5A;PIK3R2;AKT2
hsa05200	Pathways in cancer	26	526	15.0708	1.72519	0.00425882	0.143556	FGFR3;BIRC2;RASGRP1;DDB2;CSF1R;PRKCA;HMOX1;FGFR2;WNT7A;GNG7;GSTO2;GNAI2;LPAR2;LAMB1;KIF7;FZD5;GNAS;FGFR4;WNT3A;RARB;FRAT1;WNT5A;PIK3R2;PLCB3;PIM1;AKT2
hsa05032	Morphine addiction	8	91	2.60731	3.0683	0.00440356	0.143556	PRKCA;GNG7;GABRA5;GABRB2;GNAI2;PDE4D;GNAS;CACNA1A
GO Cellular Component
GO:0048471	perinuclear region of cytoplasm	35	684	14.8493	2.35702	2.49304e-06	0.00292933	TFRC;BCL3;OSBP;CAPN2;SEC16A;PRKCA;HMOX1;GDPD1;BRSK2;USP2;BAG5;TRIP10;PRDX5;KIF5B;LAMP1;CYHR1;LAMB1;MYO16;INF2;CYLD;FZD5;DGAT2;HIP1R;GAK;PRKCE;AKAP6;BCAP31;KCNH2;VTI1A;VAMP2;ODC1;BICD1;BCL10;TPPP;PPP1R16B
GO:0097458	neuron part	64	1690	36.689	1.74439	7.11299e-06	0.00397737	SYNM;CAPN2;PHAX;RPTOR;ITPKA;PSEN1;PTPRO;IQCB1;LSM1;BAALC;PTPRN2;BRSK2;CTTNBP2;HOMER3;IGSF9B;WNT7A;VIM;PCSK2;SLC6A1;RBM3;GABRA5;ASTN2;KIF5B;ACAP3;PPP1CC;TNIK;GABRB2;CD200;GNAI2;NMNAT2;LAMP1;SLC5A7;CDC14A;AIPL1;FZD5;MTMR2;SYNPO;HIP1R;GAK;PTPRK;GNAS;PTPN9;SEMA6A;TERF2;SMARCA4;VTI1A;DSCAML1;CACNA1A;SYT13;DENND1A;APBB2;MICALL2;DRAM2;WNT3A;ATP2B4;DRD2;VAMP2;ENC1;CAMK2N1;PALM;NRG1;SHANK1;EPHB1;CHRNE
GO:0031226	intrinsic component of plasma membrane	63	1673	36.32	1.73458	1.0155e-05	0.00397737	PRRT1;TFRC;GJA5;SLC6A19;FGFR3;BIRC2;PSEN1;PTPRO;PCDHGC3;CSF1R;TNFSF10;LMAN2;SGCB;GPRC5C;PTPRN2;RASA3;FGFR2;SORL1;SLCO3A1;SLC12A7;STAB1;SLC6A1;CLCN2;GABRA5;TMPRSS11A;TMEM8A;PLXND1;SLCO2B1;NPR2;GABRB2;CD200;LPAR2;LAMP1;SGMS1;FZD5;PERP;PTPRK;MMP15;FGFR4;SEMA6A;ITGAX;PCDHGB2;PRSS22;BCAP31;KCNH2;TNFRSF1A;SYT13;PCDHGA4;ATP2B4;DRD2;VAMP2;SLC22A3;FADS2;CD63;TMC8;PALM;NRG1;SEMA6D;KCNK4;SHANK1;EPHB1;CHRNE;…
GO:0005887	integral component of plasma membrane	60	1596	34.6483	1.73169	1.79828e-05	0.00456138	PRRT1;TFRC;GJA5;SLC6A19;FGFR3;BIRC2;PSEN1;PTPRO;PCDHGC3;CSF1R;TNFSF10;LMAN2;SGCB;GPRC5C;PTPRN2;FGFR2;SORL1;SLCO3A1;SLC12A7;STAB1;SLC6A1;CLCN2;GABRA5;TMPRSS11A;TMEM8A;PLXND1;SLCO2B1;NPR2;GABRB2;CD200;LPAR2;LAMP1;SGMS1;FZD5;PERP;PTPRK;MMP15;FGFR4;SEMA6A;ITGAX;PCDHGB2;BCAP31;KCNH2;TNFRSF1A;SYT13;PCDHGA4;ATP2B4;DRD2;VAMP2;SLC22A3;FADS2;CD63;TMC8;NRG1;SEMA6D;KCNK4;SHANK1;EPHB1;CHRNE;P2RX5
GO:0043005	neuron projection	51	1288	27.9618	1.82392	2.16037e-05	0.00456138	CAPN2;RPTOR;ITPKA;PSEN1;PTPRO;IQCB1;LSM1;BAALC;PTPRN2;BRSK2;CTTNBP2;HOMER3;IGSF9B;VIM;PCSK2;SLC6A1;RBM3;GABRA5;KIF5B;ACAP3;PPP1CC;GABRB2;CD200;GNAI2;NMNAT2;LAMP1;SLC5A7;CDC14A;FZD5;MTMR2;SYNPO;HIP1R;PTPRK;GNAS;PTPN9;SEMA6A;TERF2;VTI1A;DSCAML1;DENND1A;APBB2;MICALL2;ATP2B4;DRD2;VAMP2;CAMK2N1;PALM;NRG1;SHANK1;EPHB1;CHRNE
GO:0045202	synapse	47	1154	25.0527	1.87604	2.32922e-05	0.00456138	PRRT1;ITPKA;PSEN1;PTPRO;EGFLAM;SNTB1;BAALC;PTPRN2;CTTNBP2;HOMER3;IGSF9B;FGFR2;WNT7A;HDAC4;SLC6A1;GABRA5;PPP1CC;TNIK;GABRB2;NMNAT2;LAMP1;SLC5A7;PDZRN3;FZD5;MTMR2;SYNPO;HIP1R;GAK;VTI1A;DSCAML1;TTYH1;SYT13;DENND1A;APBB2;WNT3A;ATP2B4;DRD2;VAMP2;CAMK2N1;WNT5A;PALM;NRG1;PLCB3;SHANK1;EPHB1;CHRNE;P2RX5
GO:0030054	cell junction	50	1268	27.5276	1.81636	2.92349e-05	0.00490728	SYNM;PRRT1;OSBP;CAPN2;GJA5;FGFR3;DDB2;PSEN1;FHL2;EGFLAM;SNTB1;BAALC;ARPC1B;PTPRN2;HOMER3;IGSF9B;TNS3;VIM;KIRREL2;SHROOM1;GABRA5;CSRP2;CCNF;PPP1CC;GABRB2;SLC5A7;PEAK1;PDZRN3;FZD5;SIPA1L3;SYNPO;GAK;PERP;PTPRK;AKAP6;FGFR4;BIN2;LPP;LAT;PPFIBP1;DSCAML1;DENND1A;MICALL2;MAGI3;VAMP2;ANXA5;CAMK2N1;SHANK1;TLE2;CHRNE
GO:0098797	plasma membrane protein complex	28	558	12.1139	2.3114	3.68516e-05	0.00541257	TFRC;GNA14;GJA5;HLA-DOB;BIRC2;PSEN1;PRKCA;SNTB1;SGCB;CASP10;GNG7;AP2A2;GNAI2;EPS15L1;PDE4D;HIP1R;FCHO1;GNAL;GNAS;ITGAX;CACNA1E;KCNH2;CACNA1A;WNT3A;VAMP2;SNTG2;SHANK1;CHRNE
GO:0044463	cell projection part	53	1425	30.936	1.71321	7.82415e-05	0.00919338	CAPN2;SLC6A19;RPTOR;ITPKA;ARMC9;PSEN1;PTPRO;IQCB1;LSM1;PTPRN2;BRSK2;CTTNBP2;HOMER3;IGSF9B;PCSK2;AK8;RBM3;GABRA5;PLXND1;KIF5B;ACAP3;PPP1CC;GNAI2;LAMP1;SLC5A7;KIF7;CDC14A;CYLD;FZD5;MTMR2;SYNPO;HIP1R;PTPRK;GNAS;SLC26A4;CENPJ;PTPN9;GAS8;TERF2;VTI1A;TTYH1;DENND1A;APBB2;NME8;ATP2B4;DRD2;VAMP2;IFT80;CAMK2N1;PALM;SHANK1;AKT2;EPHB1
GO:0120038	plasma membrane bounded cell projection part	53	1425	30.936	1.71321	7.82415e-05	0.00919338	CAPN2;SLC6A19;RPTOR;ITPKA;ARMC9;PSEN1;PTPRO;IQCB1;LSM1;PTPRN2;BRSK2;CTTNBP2;HOMER3;IGSF9B;PCSK2;AK8;RBM3;GABRA5;PLXND1;KIF5B;ACAP3;PPP1CC;GNAI2;LAMP1;SLC5A7;KIF7;CDC14A;CYLD;FZD5;MTMR2;SYNPO;HIP1R;PTPRK;GNAS;SLC26A4;CENPJ;PTPN9;GAS8;TERF2;VTI1A;TTYH1;DENND1A;APBB2;NME8;ATP2B4;DRD2;VAMP2;IFT80;CAMK2N1;PALM;SHANK1;AKT2;EPHB1
GO Molecular Function
GO:0044877	protein-containing complex binding	50	1062	28.4754	1.7559	7.3651e-05	0.0584187	SYNM;GNA14;HLA-DOB;CAPG;RPTOR;DDB2;RPAIN;PRKCA;CRB2;ARPC1B;ABLIM2;UHRF1;SORL1;STAB1;VIM;XPC;PCSK2;SHROOM1;LGALS8;RBM3;SIX2;PPP1CC;GNAI2;PFKP;MYO16;FZD5;HIP1R;TPM2;FCHO1;GNAL;GNAS;SECISBP2;TERF2;SMARCA4;NOP58;BCAP31;NEB;MICALL2;CTSS;RARB;MYOM2;RNF4;BICD1;NRG1;PIM1;SHANK1;TUBB;ERCC5;CHD4;EPHB1
GO:0004725	protein tyrosine phosphatase activity	11	100	2.6813	4.10248	7.5447e-05	0.0584187	PTPRO;PTPRN2;PTPN18;CDC14A;SSH3;MTMR2;DUSP6;PTPRK;PTPN9;DUPD1;DUSP4
GO:0019904	protein domain specific binding	36	684	18.3401	1.96291	9.33703e-05	0.0584187	OSBP;GJA5;CAPG;PPP3R1;ELMO1;PSEN1;SNTB1;PHRF1;CTTNBP2;VIM;CASP10;DTX1;RUFY1;WARS;AP2A2;INPP5A;PLXND1;NLRP1;PPP1CC;LAMP1;TCEAL3;HIP1R;CENPJ;KCNH2;DENND1A;WNT3A;ATP2B4;CRADD;SNTG2;VRK2;WNT5A;IKZF4;USHBP1;SHANK1;TUBB;BCL10
GO:0005007	fibroblast growth factor-activated receptor activity	3	5	0.134065	22.3772	0.000183941	0.0786985	FGFR3;FGFR2;FGFR4
GO:0016772	transferase activity, transferring phosphorus-containing groups	46	993	26.6253	1.72768	0.000209639	0.0786985	FN3K;FGFR3;ITPKA;CSF1R;PRKCA;PTDSS2;BRSK2;FGFR2;PNCK;WNK2;POLI;CDK19;AK8;SPEG;CCNF;CCNO;POLR2A;NUDT5;TNIK;NPR2;ITPKB;PHKA2;NMNAT2;PEAK1;PFKP;TRIO;MAP3K6;SGMS1;PPIP5K2;GAK;PRKCE;FGFR4;TERF2;MAGI3;CAMK1D;DGKG;SLA;NOL9;VRK2;PIK3R2;NRG1;PIM1;MAPKAPK2;AKT2;ADPGK;EPHB1
GO:0016301	kinase activity	40	845	22.657	1.76546	0.000356711	0.10856	FN3K;FGFR3;ITPKA;CSF1R;PRKCA;BRSK2;FGFR2;PNCK;WNK2;CDK19;AK8;SPEG;CCNF;CCNO;TNIK;NPR2;ITPKB;PHKA2;PEAK1;PFKP;TRIO;MAP3K6;SGMS1;PPIP5K2;GAK;PRKCE;FGFR4;MAGI3;CAMK1D;DGKG;SLA;NOL9;VRK2;PIK3R2;NRG1;PIM1;MAPKAPK2;AKT2;ADPGK;EPHB1
GO:0004721	phosphoprotein phosphatase activity	14	182	4.87997	2.86887	0.000404861	0.10856	PPP3R1;PTPRO;PTPRN2;PTPN18;PPP1CC;CDC14A;SSH3;MTMR2;DUSP6;PTPRK;PTPN9;DUPD1;PPM1E;DUSP4
GO:0000405	bubble DNA binding	3	7	0.187691	15.9837	0.000618409	0.145094	XPC;NEIL3;ERCC5
GO:0004683	calmodulin-dependent protein kinase activity	5	28	0.750765	6.65988	0.000799835	0.16681	ITPKA;PNCK;PHKA2;CAMK1D;MAPKAPK2
GO:0008138	protein tyrosine/serine/threonine phosphatase activity	6	44	1.17977	5.08572	0.00106952	0.200748	CDC14A;SSH3;MTMR2;DUSP6;DUPD1;DUSP4
GO Biological Processes
GO:1905114	cell surface receptor signaling pathway involved in cell-cell signaling	34	559	15.3619	2.21326	1.34736e-05	0.0930053	PPP3R1;PSEN1;PTPRO;WDR61;NXN;IGSF9B;FGFR2;WNT7A;WNK2;HIC1;AP2A2;TNIK;SULF2;ZEB2;JRK;BARX1;CYLD;MDFIC;FZD5;CBFB;MTMR2;C3;SMARCA4;WNT3A;FRAT1;RNF213;DRD2;IFT80;WNT5A;PLCB3;SHANK1;TLE2;CHRNE;P2RX5
GO:0048646	anatomical structure formation involved in morphogenesis	53	1067	29.3223	1.8075	2.0461e-05	0.0930053	EGFL7;SHB;BCL3;CAPN2;GJA5;LEP;PSEN1;BMP7;FHL2;HTATIP2;PRKCA;CRB2;HMOX1;IRX2;POGLUT1;HOPX;FGFR2;WNT7A;MMP20;STAB1;WARS;PTPN18;SIX2;PLXND1;HSPB6;ZEB2;BHLHE41;ANGPT4;LAMB1;SSBP3;FZD5;MTMR2;C3;PERP;MMP15;FGFR4;LUZP1;SEMA6A;RNH1;NEB;WNT3A;KLF5;MYOM2;STIL;RNF213;WNT5A;HOXB3;PIM1;CLEC14A;FGFBP1;BCL10;EPHB1;PPP1R16B
GO:0006470	protein dephosphorylation	22	306	8.40922	2.61618	4.10488e-05	0.11426	PPP3R1;PTPRO;PTPRN2;PPP2R5E;PTPN18;PPP1CC;GNAI2;CDC14A;GBA;SSH3;MTMR2;DUSP6;PTPRK;AKAP6;PTPN9;DUPD1;ELFN2;PPM1E;DRD2;PPP1R16B;DUSP4;PPP1R14D
GO:0016055	Wnt signaling pathway	28	457	12.5589	2.2295	6.8883e-05	0.11426	PPP3R1;PSEN1;PTPRO;WDR61;NXN;FGFR2;WNT7A;WNK2;HIC1;AP2A2;TNIK;SULF2;ZEB2;JRK;BARX1;CYLD;MDFIC;FZD5;CBFB;SMARCA4;WNT3A;FRAT1;RNF213;DRD2;IFT80;WNT5A;PLCB3;TLE2
GO:0198738	cell-cell signaling by wnt	28	460	12.6413	2.21496	7.70992e-05	0.11426	PPP3R1;PSEN1;PTPRO;WDR61;NXN;FGFR2;WNT7A;WNK2;HIC1;AP2A2;TNIK;SULF2;ZEB2;JRK;BARX1;CYLD;MDFIC;FZD5;CBFB;SMARCA4;WNT3A;FRAT1;RNF213;DRD2;IFT80;WNT5A;PLCB3;TLE2
GO:0072358	cardiovascular system development	37	691	18.9894	1.94845	8.70811e-05	0.11426	EGFL7;SHB;GJA5;LEP;PSEN1;BMP7;HTATIP2;PRKCA;CRB2;HMOX1;SGCB;POGLUT1;NXN;FGFR2;WNT7A;STAB1;LGALS8;WARS;SPEG;PLXND1;HSPB6;ANGPT4;FZD5;C3;FGFR4;LUZP1;SEMA6A;RNH1;KLF5;RNF213;WNT5A;HOXB3;CLEC14A;FGFBP1;ADGRF5;EPHB1;PPP1R16B
GO:0035335	peptidyl-tyrosine dephosphorylation	11	100	2.74811	4.00275	9.38927e-05	0.11426	PTPRO;PTPRN2;PTPN18;CDC14A;SSH3;MTMR2;DUSP6;PTPRK;PTPN9;DUPD1;DUSP4
GO:0060548	negative regulation of cell death	48	998	27.4261	1.75016	0.000112756	0.11426	BCL3;LEP;FGFR3;BIRC2;PSEN1;BMP7;CSF1R;FHL2;UBE2V2;TNFSF10;HTATIP2;PRKCA;HMOX1;GRINA;UFM1;FGFR2;WNT7A;SORL1;BAG5;GABRA5;PRDX5;HSPB6;GABRB2;CD200;ITPKB;GNAI2;ANGPT4;GBA;AIPL1;HIP1R;TNFRSF10A;FGFR4;FOXP1;PSMC1;APBB2;CAMK1D;WNT3A;RARB;STIL;DRD2;ANXA5;WNT5A;PIM1;AKT2;ERCC5;LHX3;BCL10;EPHB1
GO:0072359	circulatory system development	49	1026	28.1956	1.73786	0.000113116	0.11426	EGFL7;SHB;GJA5;LEP;PSEN1;BMP7;FHL2;HTATIP2;PRKCA;CRB2;HMOX1;SGCB;POGLUT1;NXN;FGFR2;WNT7A;STAB1;LGALS8;WARS;SPEG;PLXND1;HSPB6;ANGPT4;FZD5;DUSP6;C3;AKAP6;FGFR4;LUZP1;SEMA6A;RNH1;NEB;TNFRSF1A;WNT3A;KLF5;RARB;MYOM2;STIL;RNF213;WNT5A;HEXIM1;NRG1;HOXB3;PIM1;CLEC14A;FGFBP1;ADGRF5;EPHB1;PPP1R16B
GO:0043085	positive regulation of catalytic activity	60	1380	37.9239	1.58212	0.000252904	0.229915	LEP;FGFR3;RASGRP1;RPTOR;PSEN1;CSF1R;TNFSF10;GPRC5C;RASA3;FGFR2;UHRF1;SORL1;CASP10;GRAMD4;AGAP3;TRIP10;NLRP1;ACAP3;TNIK;ZEB2;CD200;GNAI2;LPAR2;ANGPT4;MAP3K6;PPP1R12B;MDFIC;FZD5;SIPA1L3;HIP1R;DUSP6;PERP;TNFRSF10A;PRKCE;MMP15;AKAP6;GNAS;FGFR4;AGAP1;LAT;TERF2;BCAP31;DOCK9;RANBP1;DENND1A;WNT3A;TOR1AIP2;ATP2B4;CRADD;CCT4;RANBP3;DRD2;WNT5A;PIK3R2;TOR1AIP1;NRG1;MAPKAPK2;AKT2;BCL10;PPP1R14D

### Sheet: ST5_DNAmAge_Analysis
Supplementary Table 5: PTSD, PTSD severity and PTSD:MetS comorbidity association with DNAm age
	GrimAge					Horvath					Hannum					Levine
	Estimate	SE	t value	Pr(>|t|)		Estimate	SE	t value	Pr(>|t|)		Estimate	SE	t value	Pr(>|t|)		Estimate	SE	t value	Pr(>|t|)
PTSD	-0.07441	0.56992	-0.131	0.8964		0.9171	0.7739	1.185	0.2385		0.3726	0.7302	0.51	0.6108		-0.03619	0.82486	-0.044	0.96508
Sex	-1.47895	0.72109	-2.051	0.0426	*	-0.7739	0.9791	-0.79	0.431		-1.6416	0.9238	-1.777	0.0783		1.87409	1.04365	1.796	0.07524	.
CD8T	-17.5313	8.05563	-2.176	0.0316	*	32.635	10.9384	2.984	0.0035	**	9.41	10.3205	0.912	0.3638		-17.5974	11.6592	-1.509	0.13403
CD4T	3.28748	5.97931	0.55	0.5835		-15.6095	8.119	-1.923	0.0571	.	-12.5895	7.6604	-1.643	0.1031		-23.3761	8.65403	-2.701	0.00798	**
NK	-22.1164	15.5697	-1.42	0.1582		4.7076	21.1414	0.223	0.8242		3.2374	19.9471	0.162	0.8714		1.07234	22.5345	0.048	0.96213
Bcell	-27.211	16.7994	-1.62	0.1081		-14.8822	22.811	-0.652	0.5155		-4.6639	21.5225	-0.217	0.8288		-56.9872	24.3142	-2.344	0.02085	*
Mono	-2.27695	17.9845	-0.127	0.8995		-46.9722	24.4203	-1.923	0.057	.	-22.0627	23.0408	-0.958	0.3404		21.5306	26.0294	0.827	0.4099
	GrimAge					Horvath					Hannum					Levine
	Estimate	SE	t value	Pr(>|t|)		Estimate	SE	t value	Pr(>|t|)		Estimate	SE	t value	Pr(>|t|)		Estimate	SE	t value	Pr(>|t|)
CAPS scores	0.01044	0.01742	0.599	0.5502		0.04897	0.02339	2.094	0.03855	*	0.03284	0.02217	1.482	0.1413		0.01366	0.02522	0.541	0.5893
Sex	-1.524	0.72187	-2.111	0.03698	*	-0.89415	0.96905	-0.923	0.35814		-1.73972	0.91836	-1.894	0.0608		1.81956	1.04502	1.741	0.0844	.
CD8T	-18.3324	8.05608	-2.276	0.02477	*	31.1442	10.8146	2.88	0.00477	**	7.97641	10.2489	0.778	0.438		-18.5356	11.6624	-1.589	0.1148
CD4T	3.33726	5.96749	0.559	0.57711		-14.8803	8.01081	-1.858	0.06586	.	-12.1953	7.59179	-1.606	0.111		-23.287	8.63888	-2.696	0.00811	**
NK	-21.4851	15.5674	-1.38	0.17029		6.59296	20.8977	0.315	0.75298		4.70763	19.8046	0.238	0.8125		1.84604	22.5362	0.082	0.93486
Bcell	-27.3518	16.7667	-1.631	0.10563		-14.4228	22.5077	-0.641	0.52297		-4.57025	21.3304	-0.214	0.8307		-57.1174	24.2724	-2.353	0.02036	*
Mono	-1.992	17.9537	-0.111	0.91185		-46.7554	24.1013	-1.94	0.0549	.	-21.703	22.8406	-0.95	0.3441		21.8492	25.9909	0.841	0.40233
	GrimAge					Horvath					Hannum					Levine
	Estimate	Std. Error	t value	Pr(>|t|)		Estimate	Std. Error	t value	Pr(>|t|)		Estimate	SE	t value	Pr(>|t|)		Estimate	SE	t value	Pr(>|t|)
PTSD:MetS	0.9589	0.6576	1.458	0.14757		3.0301	0.8605	3.521	0.000622	***	1.8694	0.8328	2.245	0.0267	*	1.9657	0.9425	2.086	0.03928	*
Sex	-1.6123	0.7186	-2.244	0.02682	*	-1.1125	0.9404	-1.183	0.239311		-1.8644	0.9101	-2.049	0.0428	*	1.609	1.03	1.562	0.12108
CD8T	-17.9556	7.9191	-2.267	0.02529	*	33.3563	10.363	3.219	0.001684	**	9.5093	10.0294	0.948	0.3451		-18.2589	11.3508	-1.609	0.11052
CD4T	2.9788	5.9228	0.503	0.61599		-16.1337	7.7505	-2.082	0.039656	*	-12.9885	7.5011	-1.732	0.0861	.	-23.9633	8.4893	-2.823	0.00564	**
NK	-22.2442	15.4182	-1.443	0.15189		3.3251	20.1764	0.165	0.869397		2.5485	19.527	0.131	0.8964		0.7114	22.0995	0.032	0.97438
Bcell	-27.9193	16.6417	-1.678	0.0962	.	-16.101	21.7774	-0.739	0.461244		-5.5867	21.0765	-0.265	0.7914		-58.3363	23.8532	-2.446	0.01602	*
Mono	-1.9023	17.8117	-0.107	0.91514		-46.8071	23.3085	-2.008	0.047034	*	-21.79	22.5583	-0.966	0.3362		22.1959	25.5302	0.869	0.38649
